# Human cell-camouflaged nanomagnetic scavengers restore immune homeostasis in a rodent model with bacteremia

**DOI:** 10.1101/2022.03.16.22272481

**Authors:** Sung Jin Park, Seyong Kwon, Min Seok Lee, Bong Hwan Jang, Axel E. Guzmán-Cedillo, Joo H. Kang

## Abstract

Bloodstream infection caused by antimicrobial resistance pathogens is a global concern because it is difficult to treat with conventional therapy. Here we report scavenger magnetic nanoparticles enveloped by nanovesicles derived from blood cells (MNVs), which magnetically eradicate an extreme range of pathogens in an extracorporeal circuit. We quantitatively reveal that glycophorin A and complement receptor (CR) 1 on red blood cell (RBC)-MNVs predominantly capture human fecal bacteria, carbapenem-resistant (CR) *E. coli*, and extended-spectrum beta-lactamases-positive (ESBL-positive) *E. coli*, vancomycin-intermediate *S. aureus* (VISA), endotoxins, and proinflammatory cytokines in human blood. Additionally, CR3 and CR1 on white blood cell-MNVs mainly contribute to depleting the virus envelope proteins of Zika, SARS-CoV-2, and their variants in human blood. Supplementing opsonins into the blood significantly augments the pathogen removal efficiency due to its combinatorial interactions between pathogens and CR1 and CR3 on MNVs. The extracorporeal blood cleansing enables full recovery of lethally infected rodent animals within seven days by treating them twice in series. We also validate that parameters reflecting immune homeostasis, such as blood cell counts, cytokine levels, and transcriptomics changes, are restored in blood of the fatally infected rats after treatment.
