## Supporting Information Table S3 for "Human cell-camouflaged nanomagnetic scavengers restore immune homeostasis in a rodent model with bacteremia"

### Sheet: Sheet1
Up-regulated DEGs between treated and untreated samples
Gene_ID	Transcript_ID	Gene_Symbol	Treated/Untreated fold change	Treated/Untreated P-value	Untreated_Read_Count	Treated_Read_Count
25599	NM_013069,XM_006254761	Cd74	2.1003	0.000441599	47.869429	256.931891
81763	NM_031099,XM_006250585	Rpl5	1.84165	0.0105514	35.071844	165.085239
94266	NM_053597	Rps27	1.53426	0.0447156	54.88612	215.129013
287910	NM_001004202	Ccl6	6.79731	0.000382556	2.671859	47.417759
288135	NM_181625,XM_006248282	Retnlg	3.73005	4.89418e-05	10.217026	97.806388
291434	NM_201415	Rpl17	1.89677	0.0039208	40.845715	197.997238
294269	NM_001008847	RT1-Da	2.04847	0.00883442	20.658388	108.249847
300079	NM_198753	Rpl3	1.74216	0.0295088	27.867783	124.108543
314492	id-Ighv	Ighv	2.08779	0.0140226	17.470419	93.335381
364510	NM_001012211,XM_006252632,XM_017600192	Phf7	6.70019	0.00432709	1.762307	31.17587
Down-regulated DEGs between treated and untreated samples
Gene_ID	Transcript_ID	Gene_Symbol	Treated/Untreated fold change	Treated/Untreated P-value	Untreated_Read_Count	Treated_Read_Count
24230	NM_012515	Tspo	-3.99486	5.93988e-08	59.475658	37.882717
24248	NM_012520	Cat	-3.63615	0.00041851	24.615538	17.156475
24383	NM_017008,XM_017592435	Gapdh	-3.77433	8.68813e-12	152.352378	102.943348
24404	NM_030826	Gpx1	-3.09853	1.13653e-11	334.543945	275.581848
24464	NM_012582	Hp	-20.2871	3.55541e-19	61.412029	7.559206
24599	NM_012611	Nos2	-4.22899	0.0267805	7.649543	4.481794
24825	NM_001013110	Tf	-5.06871	2.43818e-09	58.21949	29.18609
24834	NM_052800,XM_017597017	Tk1	-2.83578	0.0022933	24.433895	21.885896
24854	NM_053021,XM_006252094	Clu	-2.60615	0.00158739	32.66164	31.891818
24888	NM_001033670,NM_001033671,NM_001033672,NM_031535,XM_006235264,XM_006235265,XM_017591478,XM_017591479,XM_017591480	Bcl2l1	-3.93097	0.0103994	11.70093	7.466959
25240	NM_012778	Aqp1	-2.57698	0.000206368	49.279354	48.721485
25261	NM_012797,XM_006235267	Id1	-3.76528	0.0250426	10.570225	7.036632
25307	NM_012837	Cst3	-2.42919	2.5868e-05	88.86734	93.311104
25319	NM_012848	Fth1	-3.38667	8.13335e-16	1339.665405	1009.983521
25348	NM_012876	Rps29	-1.68037	0.00089219	416.446777	632.7771
25380	NM_012904,XM_008760295	Anxa1	-5.054	1.83666e-09	56.258793	28.280863
25441	NM_001131001	Fcer1g	-1.86444	0.0207881	38.017921	51.986374
25576	NM_013052	Ywhah	-3.64076	0.00059626	22.016594	15.311698
25630	NM_053297,XM_006243188,XM_006243190,XM_017595480	Pkm	-2.33603	0.00405285	32.006676	34.884367
25709	NM_013168,XM_006242896,XM_006242897,XM_008766148,XM_008766149	Hmbs	-3.11772	0.0384743	9.49023	7.650915
29165	NM_017119	Gzmk	-2.38877	0.048953	13.453465	14.277109
29259	NM_019177	Sell	-2.97751	0.00118125	26.30232	22.43796
29338	NM_017169,XM_006255244	Prdx2	-3.52756	1.07306e-16	1314.128707	951.15287
29445	NM_017202	Cox4i1	-1.89865	0.00267212	78.639351	105.679596
29636	NM_053313	F2rl2	-4.7404	0.0103193	10.751154	5.649667
54315	NM_019354	Ucp2	-2.16081	5.49828e-07	606.63092	716.794006
56611	NM_019905	Anxa2	-1.9597	0.0264948	30.003887	39.008049
59117	NM_021597	Ago2	-2.32426	0.023845	18.080023	19.761305
63849	NM_022221,XM_006242496	Mmp8	-5.61729	5.78702e-09	48.848375	22.05823
64193	NM_022391,XM_006246142,XM_006246143,XM_006246144,XM_006246145,XM_008767643	Pttg1	-4.44757	0.0433314	5.465488	2.998735
64202	NM_022399	Calr	-2.30852	2.74417e-05	106.528366	117.733627
64862	NM_022867,XM_017601351	Map1lc3b	-2.95835	4.87521e-09	166.748242	143.812787
65190	NM_138881	Rsad2	-2.86889	3.86703e-06	71.378609	63.415901
81687	NM_031055	Mmp9	-5.93238	0.0160841	8.499437	3.509165
81780	NM_031116	Ccl5	-1.71086	0.0373851	40.364918	60.172089
81822	NM_031144	Actb	-2.14397	0.000378508	77.827721	92.600067
83585	NM_031776	Gda	-3.13732	0.00254585	21.830866	17.6464
83781	NM_031832	Lgals3	-2.48333	0.0219259	16.365879	16.721403
83807	NM_031979	Ybx3	-2.96948	1.27034e-13	3206.666992	2757.404053
89824	NM_001309820,NM_053560	Chi3l1	-2.54531	0.00210254	31.64995	31.643347
89829	NM_053565,XM_008768398	Socs3	-3.4782	0.00429585	16.071217	11.670836
94195	NM_053587,XM_006232780	S100a9	-7.98695	2.92815e-39	1971.707611	630.229309
114856	NM_053769	Dusp1	-2.32154	0.0124967	22.749071	24.920366
116484	NM_053800	Txn1	-2.86483	2.28106e-05	54.293823	48.277618
116547	NM_053822,XM_006232565	S100a8	-11.1345	1.95013e-48	1517.421142	347.838852
117022	NM_053953,XM_008766983,XM_008766984,XM_017596248	Il1r2	-3.39403	5.92257e-05	35.194834	26.352714
140927	NM_080892	Selenbp1	-2.64751	0.00225486	30.840937	29.634645
170496	NM_130741	Lcn2	-50.7097	1.90304e-25	81.111214	3.908361
171293	NM_134334	Ctsd	-2.35375	5.11434e-05	86.131935	93.340172
171528	NM_138517	Gzmb	-9.32444	0.00894141	5.799814	1.427933
192206	NM_001037541,NM_138852,XM_017592428	Prok2	-3.02682	0.00360939	21.288374	17.839491
246244	NM_001004199,XM_006236480,XM_006236481,XM_006236482,XM_006236483,XM_017592466,XM_017592467,XM_017592468	Tax1bp1	-2.78601	6.15403e-06	72.500094	66.335787
266708	NM_153468	Gzma	-3.62568	0.00662995	13.983788	9.718634
287454	NM_001105798,XM_006246659	Alox12	-4.48023	0.016576	10.114273	5.625182
290364	NM_001006963,XM_017599637	Itm2b	-2.14783	0.000161883	97.479706	115.797784
290409	NM_001106052,XM_008770863	Olfm4	-12.888	0.00464266	6.528745	1.127857
292156	NM_001011929,XM_006233431,XM_006233433,XM_006233435,XM_017590681,XM_017590682	Sh3glb1	-3.04953	1.0381e-07	101.584243	84.941956
292588	NM_001106224	Ube2s	-2.28581	0.00680446	30.597303	34.080196
296219	NM_001106521	Nxt1	-4.7743	0.0103193	10.821204	5.645747
296655	NM_001011965	Stom	-3.15206	4.81909e-06	57.567928	46.514347
297025	NM_001191611,XM_006236377,XM_006236378,XM_006236379,XM_006236380,XM_006236381,XM_006236382	Kel	-3.12542	0.00172226	24.063491	19.538358
297508	NM_177928	Nampt	-4.47946	0.0433314	5.75106	3.138901
298693	NM_001106700,XM_006239563	Isg15	-4.65051	0.00423033	13.539393	7.293351
302884	NM_001008518	MGC105649	-4.40911	0.000112452	23.591433	13.524174
303393	NM_182819	Cox7b	-2.97368	2.34932e-06	70.067833	60.049389
306071	NM_001012044,XM_006252318,XM_006252319,XM_006252320,XM_006252322,XM_017599707,XM_017599708,XM_017599709	Lcp1	-2.25425	0.0439575	16.886406	19.02855
308652	NM_001134854,XM_006235063,XM_006235064,XM_006235065,XM_008762165	Smox	-2.59707	0.000378996	44.620334	43.762265
313052	XM_006239087,XM_006239093,XM_006239095,XM_017593826,XM_017593827,XM_017593828,XM_017593829,XM_017593830,XM_017593831,XM_017593832,XM_017593833,XM_017593834,XM_017593835,XM_017593836,XM_017593837,XM_017593838,XM_017593839,XM_017593840,XM_017593841,XM_017593842,XM_017593843,XM_232771	Epb41	-3.41679	6.42425e-08	82.520451	61.545056
315820	XM_006243413,XM_008766416,XR_001839460,XR_594031,XR_594032	Myo5c	-4.32092	0.0103193	10.718322	6.196183
316010	NM_001100724	Camp	-3.86991	0.00182283	15.893815	10.354285
316628	NM_001108232,XM_006245409,XM_006245410	Asb1	-3.25566	0.000610301	26.404594	20.58581
360918	NM_001007729	Pf4	-3.77004	3.29451e-17	722.474731	489.219971
361532	NM_001008368,XM_006228672,XM_006228673,XM_006228675,XM_006228676,XM_017589353	Sirt2	-2.9694	1.92828e-10	272.722485	234.409907
362202	NM_001108590	Epb42	-4.25034	1.85335e-06	40.909649	24.440662
362248	NM_001025733	Procr	-3.03914	0.00582377	17.822048	14.853958
362776	NM_001108722,XM_006240482	Glrx5	-3.11932	2.30411e-08	110.959603	90.712393
364206	NM_001025750,XM_006251520	Plek	-3.23169	0.00125538	23.683602	18.589801
367455	NM_001009717	Lrg1	-2.36389	0.0211185	19.670748	21.14538
500336	NM_001191978,XM_006237088,XM_006237089,XM_006237090,XM_017592835	Clec1b	-3.24538	4.45997e-06	55.000284	43.151465
619385	NM_001034007,NM_001034008,XM_006252660	Ncoa4	-5.17465	0.000421961	17.20235	8.343975
685269	XM_001063315,XM_017597720	Itga2b	-2.77306	0.00277966	26.828981	24.590393
690660	NM_001109607	Hint1	-2.34712	0.00287911	33.93362	36.815121
100909595	XM_003749833	LOC100909595	-3.56134	0.00662995	13.988988	9.901194
